# Genomic surveillance of SARS-CoV-2 tracks early interstate transmission of P.1 lineage and diversification within P.2 clade in Brazil

**DOI:** 10.1101/2021.03.21.21253418

**Authors:** Alessandra P Lamarca, Luiz G P de Almeida, Ronaldo da Silva Francisco, Lucymara Fassarella Agnez Lima, Kátia Castanho Scortecci, Vinícius Pietta Perez, Otavio J. Brustolini, Eduardo Sérgio Soares Sousa, Danielle Angst Secco, Angela Maria Guimarães Santos, George Rego Albuquerque, Ana Paula Melo Mariano, Bianca Mendes Maciel, Alexandra L Gerber, Ana Paula de C Guimarães, Paulo Ricardo Nascimento, Francisco Paulo Freire Neto, Sandra Rocha Gadelha, Luís Cristóvão Porto, Eloiza Helena Campana, Selma Maria Bezerra Jeronimo, Ana Tereza R Vasconcelos

## Abstract

The sharp increase of COVID-19 cases in late 2020 has made Brazil the new epicenter of the ongoing SARS-CoV-2 pandemic. Novel SARS-CoV-2 lineages P.1 and P.2, first identified respectively in Manaus and Rio de Janeiro, have been associated with potentially higher transmission rates and antibody neutralization escape. In this study, we performed a whole-genome sequencing of 185 samples isolated from three out of the five Brazilian regions, including Amazonas (North region), Rio Grande do Norte, Paraíba and Bahia (Northeast region), and Rio de Janeiro (Southeast region) aiming to identify SARS-CoV-2 mutations that could be involved in the surge of COVID19 cases in Brazil. Here, we showed a widespread dispersion of P.1 and P.2 across Brazilian regions. Except for Manaus, P.2 was the predominant lineage identified country-wise. P.2 lineage was estimated to have originated in February, 2020 and has diverged into new clades. Interstate transmission of P.2 was detected since March, but reached its peak in December, 2020 and January, 2021. Transmission of P.1 was also high in December. P.1 origin was inferred to have happened in August 2020. We also confirmed the presence of the variant under investigation (VUI) NP13L, recently described in the southernmost region of Brazil, to have spread across the Northeastern states. P.1, P.2 and NP13L are descended from the ancient B.1.1.28 strain, although during the first phase of the pandemic in Brazil presence of B.1.1.33 strain was also reported. We investigate here the possible occurrence of a new variant of interest descending from B.1.1.33 that also carries the E484K mutation. Indeed, the recurrent report of many novel SARS-CoV-2 genetic variants in Brazil could be due to the absence of effective control measures resulting in high SARS-CoV2 transmission rates. Altogether, our findings provided a landscape of the critical state of SARS-CoV-2 across Brazil and confirm the need to sustain continuous sequencing of the SARS-CoV-2 isolates worldwide in order to early identify novel variants of interest and to monitor for vaccine effectiveness.
