## Supplementary Tables S1 and S2 for "Genomic surveillance of SARS-CoV-2 tracks early interstate transmission of P.1 lineage and diversification within P.2 clade in Brazil"

### Sheet: Table S1
GISAID accession ID	Gender	Age	State	Municipality	Collection date	CT	Lineage	Coverage
EPI_ISL_1213202	F	50-54	AM	Manaus	2021-01-18	20	P.1	2556
EPI_ISL_1213190	F	30-34	AM	Manaus	2021-01-26	26	P.1	2052
EPI_ISL_1213204	M	30-34	AM	Manaus	2021-01-18	26	P.1	1993
EPI_ISL_1213206	M	45-49	AM	Manaus	2021-01-18	29	P.1	1858
EPI_ISL_1213216	F	45-49	BA	Buerarema	2021-01-26	14.4	B.1.1.306	2219
EPI_ISL_1213259	M	20-24	BA	Buerarema	2021-02-03	15.22	B.1.1.33	3311
EPI_ISL_1213399	M	25-29	BA	Buerarema	2021-01-21	17.55	P.2	2399
EPI_ISL_1213226	F	35-39	BA	Camacan	2021-02-10	13.71	B.1.1.143	4752
EPI_ISL_1213341	F	55-59	BA	Camacan	2021-01-26	15.96	P.2	2081
EPI_ISL_1213222	M	80-84	BA	Cordeiros	2021-02-14	16.64	P.2	1713
EPI_ISL_1213242	M	45-49	BA	Floresta azul	2021-02-07	11.74	P.2	2785
EPI_ISL_1213227	F	40-44	BA	Floresta azul	2021-02-10	14.39	P.2	1567
EPI_ISL_1213294	M	60-64	BA	Floresta azul	2021-01-31	16.9	B.1.1.143	1702
EPI_ISL_1213401	M	25-29	BA	Floresta azul	2021-01-21	18.23	B.1.1.143	836
EPI_ISL_1213384	M	35-39	BA	Floresta azul	2021-01-24	18.54	B.1.1.33	2529
EPI_ISL_1213229	M	70-74	BA	Ilheus	2021-02-10	11.18	P.2	514
EPI_ISL_1213168	F	15-19	BA	Ilheus	2021-02-14	16.55	P.1	1657
EPI_ISL_1213331	F	80-84	BA	Ilheus	2021-01-27	16.76	P.2	1831
EPI_ISL_1213365	M	85-89	BA	Ilheus	2021-01-25	18.19	P.2	1287
EPI_ISL_1213333	F	45-49	BA	Ilheus	2021-01-27	18.85	P.2	1724
EPI_ISL_1213297	M	25-29	BA	Itabuna	2021-01-31	13.77	P.2	2096
EPI_ISL_1213342	F	45-49	BA	Itabuna	2021-01-26	14.08	P.2	2236
EPI_ISL_1213244	M	55-59	BA	Itabuna	2021-02-07	14.38	P.2	606
EPI_ISL_1213274	F	50-54	BA	Itabuna	2021-02-01	14.62	P.2	2108
EPI_ISL_1213251	F	40-44	BA	Itabuna	2021-02-04	14.67	P.2	3904
EPI_ISL_1213230	F	30-34	BA	Itabuna	2021-02-10	14.77	P.2	1096
EPI_ISL_1213232	F	65-69	BA	Itabuna	2021-02-10	14.96	P.2	1750
EPI_ISL_1213298	F	50-54	BA	Itabuna	2021-01-31	15.08	P.2	2623
EPI_ISL_1213324	F	30-34	BA	Itabuna	2021-01-28	16.24	P.2	1667
EPI_ISL_1213236	M	40-44	BA	Itabuna	2021-02-08	16.3	P.2	2546
EPI_ISL_1213300	M	55-59	BA	Itabuna	2021-01-31	16.32	P.2	2320
EPI_ISL_1213252	F	40-44	BA	Itabuna	2021-02-04	16.61	P.2	2875
EPI_ISL_1213245	F	40-44	BA	Itabuna	2021-02-07	16.65	P.2	1748
EPI_ISL_1213261	F	40-44	BA	Itabuna	2021-02-03	16.77	P.2	1781
EPI_ISL_1213335	M	20-24	BA	Itabuna	2021-01-27	16.8	P.2	2030
EPI_ISL_1213390	F	45-49	BA	Itabuna	2021-01-23	16.89	P.2	1645
EPI_ISL_1213170	F	30-34	BA	Itabuna	2021-02-08	17.08	P.1	2659
EPI_ISL_1213386	M	40-44	BA	Itabuna	2021-01-24	17.19	P.2	2039
EPI_ISL_1213302	F	45-49	BA	Itabuna	2021-01-31	17.22	P.2	3083
EPI_ISL_1213224	M	35-39	BA	Itabuna	2021-02-14	17.28	P.2	2161
EPI_ISL_1213254	F	45-49	BA	Itabuna	2021-02-04	17.35	P.2	3174
EPI_ISL_1213218	M	55-59	BA	Itabuna	2021-01-24	17.57	P.2	2191
EPI_ISL_1213263	M	35-39	BA	Itabuna	2021-02-03	17.66	P.2	1449
EPI_ISL_1213211	F	60-64	BA	Itabuna	2021-01-31	17.83	P.2	2735
EPI_ISL_1213265	M	50-54	BA	Itabuna	2021-02-03	17.94	P.2	2064
EPI_ISL_1213267	F	70-74	BA	Itabuna	2021-02-03	18.01	P.2	1907
EPI_ISL_1213303	M	45-49	BA	Itabuna	2021-01-31	18.29	B.1.1.33	1354
EPI_ISL_1213234	M	40-44	BA	Itabuna	2021-02-10	19.22	P.2	1983
EPI_ISL_1213411	F	35-39	BA	Itabuna	2021-01-20	22.94	P.2	408
EPI_ISL_1213326	M	50-54	BA	Itacare	2021-01-28	18.12	P.2	5164
EPI_ISL_1213220	M	45-49	BA	Itajuipe	2021-02-15	17.28	B.1.1.143	1179
EPI_ISL_1213237	F	20-24	BA	Itajuipe	2021-02-08	18.27	B.1.1.28	2957
EPI_ISL_1213413	M	55-59	BA	Itajuipe	2021-01-20	21.37	P.2	1326
EPI_ISL_1213269	F	50-54	BA	Itapitanga	2021-02-03	14.31	B.1.1.143	2455
EPI_ISL_1213239	F	35-39	BA	Itapitanga	2021-02-08	17.57	P.2	2657
EPI_ISL_1213415	M	35-39	BA	Itapitanga	2021-01-20	21.18	P.2	2067
EPI_ISL_1213241	M	15-19	BA	Jussari	2021-02-08	17.08	P.2	3896
EPI_ISL_1213305	M	50-54	BA	Jussari	2021-01-31	17.85	P.2	1748
EPI_ISL_1213256	F	85-89	BA	Marau	2021-02-04	14.32	P.2	2263
EPI_ISL_1213402	M	40-44	BA	Pau brasil	2021-01-21	14.93	P.2	3071
EPI_ISL_1213328	M	35-39	BA	Pau brasil	2021-01-28	16.83	B.1.1.33	2256
EPI_ISL_1213258	F	50-54	BA	Pau brasil	2021-02-04	17.02	P.2	3446
EPI_ISL_1213441	F	25-29	PB	Alagoa grande	2020-12-10	17	P.2	1929
EPI_ISL_1213433	M	25-29	PB	Alagoa grande	2021-01-12	23	B.1.1.28	2417
EPI_ISL_1213427	M	45-49	PB	Areia	2021-01-13	18	P.2	1648
EPI_ISL_1213343	M	45-49	PB	Areia	2021-01-26	19	B.1.1.34	2641
EPI_ISL_1213404	M	40-44	PB	Bayeux	2021-01-21	17	P.2	3216
EPI_ISL_1213367	F	40-44	PB	Bayeux	2021-01-25	20	P.2	1934
EPI_ISL_1213392	M	20-24	PB	Cabedelo	2021-01-23	18	P.2	3060
EPI_ISL_1213153	M	35-39	PB	Cabedelo	2020-12-10	18	P.2	1988
EPI_ISL_1213213	M	40-44	PB	Cabedelo	2021-01-10	21	P.2	2032
EPI_ISL_1213161	F	30-34	PB	Campina grande	2021-01-26	16	P.2	2401
EPI_ISL_1213438	F	35-39	PB	Campina grande	2021-01-11	18	P.2	2258
EPI_ISL_1213454	M	35-39	PB	Campina grande	2020-12-03	23	B.1.1.143	2199
EPI_ISL_1213189	F	70-74	PB	Conde	2021-01-27	20	P.1	2140
EPI_ISL_1213165	M	40-44	PB	Cuite	2020-12-09	21	B.1	1707
EPI_ISL_1213207	M	20-24	PB	Inga	2021-01-11	18	P.1	2656
EPI_ISL_1213461	M	35-39	PB	Itabaiana	2020-12-02	21	B.1.1.28	2373
EPI_ISL_1213448	M	65-69	PB	Joao pessoa	2020-12-09	14	B.1.1.29	2873
EPI_ISL_1213215	M	15-19	PB	Joao pessoa	2021-01-27	15	P.1	2943
EPI_ISL_1213443	M	35-39	PB	Joao pessoa	2020-12-10	15	B.1.1.28	2275
EPI_ISL_1213201	M	40-44	PB	Joao pessoa	2021-01-21	15	P.1	2101
EPI_ISL_1213388	F	20-24	PB	Joao pessoa	2021-01-24	17	P.2	2995
EPI_ISL_1213429	F	25-29	PB	Joao pessoa	2021-01-13	17	B.1.1.28	2461
EPI_ISL_1213453	F	25-29	PB	Joao pessoa	2020-12-04	17	B.1.1.143	2323
EPI_ISL_1213439	F	35-39	PB	Joao pessoa	2021-01-09	17	P.2	2348
EPI_ISL_1213431	M	55-59	PB	Joao pessoa	2021-01-13	18	P.2	2544
EPI_ISL_1213434	F	25-29	PB	Joao pessoa	2021-01-12	21	B.1.1.29	2020
EPI_ISL_1213456	M	25-29	PB	Joao pessoa	2020-12-03	21	P.2	2156
EPI_ISL_1213166	F	35-39	PB	Joao pessoa	2020-12-09	22	B.1	2306
EPI_ISL_1213369	M	35-39	PB	Joao pessoa	2021-01-25	23	P.2	2026
EPI_ISL_1213458	F	15-19	PB	Monteiro	2020-12-03	18	B.1.1.28	1922
EPI_ISL_1213459	M	2021-10-14	PB	Monteiro	2020-12-03	23	B.1.1.28	2342
EPI_ISL_1213444	M	45-49	PB	Olivedos	2020-12-10	24	B.1.1.33	2224
EPI_ISL_1213344	M	40-44	PB	Queimadas	2021-01-26	17	P.2	2273
EPI_ISL_1213436	F	25-29	PB	Queimadas	2021-01-12	22	P.2	1763
EPI_ISL_1213160	F	30-34	PB	Riachao	2021-01-11	22	B.1.212	1368
EPI_ISL_1213463	F	55-59	PB	Riacho dos cavalos	2020-12-01	19	B.1.1.33	2223
EPI_ISL_1213446	F	35-39	PB	Rio tinto	2020-12-10	16	P.2	1992
EPI_ISL_1213336	F	35-39	PB	Rio tinto	2021-01-27	19	P.2	3166
EPI_ISL_1213156	M	30-34	PB	Santa rita	2021-01-11	22	B.1.1.33	2047
EPI_ISL_1213449	M	20-24	PB	Sao jose do brejo do cruz	2020-12-09	24	P.2	1901
EPI_ISL_1213406	F	35-39	PB	Sape	2021-01-21	20	P.2	2006
EPI_ISL_1213370	M	45-49	PB	Sape	2021-01-25	20	P.2	1880
EPI_ISL_1213451	M	40-44	PB	Sossego	2020-12-09	19	P.2	2210
EPI_ISL_1213372	M	55-59	RJ	Belford roxo	2021-01-25	18.97	P.2	2588
EPI_ISL_1213339	F	45-49	RJ	Belford roxo	2021-01-27	25.09	P.2	2007
EPI_ISL_1213163	F	35-39	RJ	Duque de caxias	2021-01-29	24.91	P.2	2604
EPI_ISL_1213248	F	65-69	RJ	Mage	2021-02-05	17.9	P.2	3292
EPI_ISL_1213307	M	2021-10-14	RJ	Nova iguacu	2021-01-29	18.61	P.2	2161
EPI_ISL_1213417	M	40-44	RJ	Nova iguacu	2021-01-19	19.25	P.2	1486
EPI_ISL_1213422	F	30-34	RJ	Nova iguacu	2021-01-18	27.66	P.2	3696
EPI_ISL_1213374	M	50-54	RJ	Rio de janeiro	2021-01-25	16.03	P.2	3249
EPI_ISL_1213424	F	40-44	RJ	Rio de janeiro	2021-01-18	16.08	P.2	1351
EPI_ISL_1213340	F	60-64	RJ	Rio de janeiro	2021-01-27	17.25	P.2	1399
EPI_ISL_1213309	F	50-54	RJ	Rio de janeiro	2021-01-29	17.46	B.1.1.28	1867
EPI_ISL_1213376	M	40-44	RJ	Rio de janeiro	2021-01-25	18.24	P.2	2241
EPI_ISL_1213425	M	35-39	RJ	Rio de janeiro	2021-01-18	18.43	P.2	1426
EPI_ISL_1213171	F	80-84	RJ	Rio de janeiro	2021-02-03	18.72	P.1	3039
EPI_ISL_1213378	F	40-44	RJ	Rio de janeiro	2021-01-25	19.38	P.2	1809
EPI_ISL_1213270	M	35-39	RJ	Rio de janeiro	2021-02-03	19.65	B.1	3265
EPI_ISL_1213418	M	35-39	RJ	Rio de janeiro	2021-01-19	20.25	P.2	1926
EPI_ISL_1213379	F	30-34	RJ	Rio de janeiro	2021-01-25	20.84	P.2	2286
EPI_ISL_1213151	M	20-24	RJ	Rio de janeiro	2021-02-05	21.1	P.1	2214
EPI_ISL_1213408	F	20-24	RJ	Rio de janeiro	2021-01-21	21.43	P.2	1672
EPI_ISL_1213310	F	25-29	RJ	Rio de janeiro	2021-01-29	21.73	P.2	2151
EPI_ISL_1213381	M	40-44	RJ	Rio de janeiro	2021-01-25	22.25	B.1.1.314	2631
EPI_ISL_1213393	F	40-44	RJ	Rio de janeiro	2021-01-22	22.42	P.2	3018
EPI_ISL_1213312	M	30-34	RJ	Rio de janeiro	2021-01-29	22.52	P.2	2384
EPI_ISL_1213395	M	60-64	RJ	Rio de janeiro	2021-01-22	23.22	P.2	2268
EPI_ISL_1213382	F	60-64	RJ	Rio de janeiro	2021-01-25	23.76	P.2	1430
EPI_ISL_1213397	M	70-74	RJ	Rio de janeiro	2021-01-22	24.39	B.1.1.28	2288
EPI_ISL_1213272	F	50-54	RJ	Rio de janeiro	2021-02-03	24.89	P.2	3030
EPI_ISL_1213249	F	55-59	RJ	Rio de janeiro	2021-02-05	25.15	P.2	2718
EPI_ISL_1213410	F	35-39	RJ	Rio de janeiro	2021-01-21	25.64	P.2	2076
EPI_ISL_1213149	F	20-24	RJ	Rio de janeiro	2021-02-03	27.02	P.1	1973
EPI_ISL_1213420	F	25-29	RJ	Rio de janeiro	2021-01-19	27.02	P.2	1732
EPI_ISL_1213148	F	20-24	RJ	Rio de janeiro	2021-01-25	27.23	P.2	1496
EPI_ISL_1213155	F	25-29	RJ	Rio de janeiro	2021-01-25	27.28	P.2	2206
EPI_ISL_1213314	M	20-24	RJ	Rio de janeiro	2021-01-29	27.57	P.2	2292
EPI_ISL_1213158	M	45-49	RJ	Rio de janeiro	2021-01-19	27.65	P.1	1662
EPI_ISL_1213192	M	15-19	RN	Natal	2021-01-26	8.7	P.1	2918
EPI_ISL_1213345	M	55-59	RN	Natal	2021-01-26	11.2	P.2	2273
EPI_ISL_1213346	F	15-19	RN	Natal	2021-01-26	11.7	B.1.1.29	2825
EPI_ISL_1213315	M	45-49	RN	Natal	2021-01-29	12.3	P.2	2657
EPI_ISL_1213348	F	20-24	RN	Natal	2021-01-26	12.7	P.2	1800
EPI_ISL_1213350	F	40-44	RN	Natal	2021-01-26	12.7	P.2	1984
EPI_ISL_1213194	F	45-49	RN	Natal	2021-01-26	12.7	P.1	1860
EPI_ISL_1213275	F	65-69	RN	Natal	2021-02-01	13.5	P.2	3394
EPI_ISL_1213352	M	60-64	RN	Natal	2021-01-26	13.6	P.2	2117
EPI_ISL_1213277	F	60-64	RN	Natal	2021-02-01	14	P.2	2087
EPI_ISL_1213173	F	45-49	RN	Natal	2021-02-01	14.1	P.1	2410
EPI_ISL_1213175	F	50-54	RN	Natal	2021-02-01	14.15	P.1	1995
EPI_ISL_1213177	F	35-39	RN	Natal	2021-02-01	14.39	P.1	2635
EPI_ISL_1213317	M	45-49	RN	Natal	2021-01-29	14.4	B.1.1.143	1905
EPI_ISL_1213178	M	55-59	RN	Natal	2021-02-01	15	P.1	2407
EPI_ISL_1213209	M	70-74	RN	Natal	2021-01-26	15.1	P.1	2062
EPI_ISL_1213196	F	50-54	RN	Natal	2021-01-26	15.2	P.1	2741
EPI_ISL_1213353	F	50-54	RN	Natal	2021-01-26	15.4	P.2	1807
EPI_ISL_1213355	M	50-54	RN	Natal	2021-01-26	15.5	P.2	2227
EPI_ISL_1213185	M	60-64	RN	Natal	2021-01-28	16	P.1	2314
EPI_ISL_1213357	M	35-39	RN	Natal	2021-01-26	16.1	P.2	1731
EPI_ISL_1213180	M	25-29	RN	Natal	2021-02-01	16.14	P.1	2001
EPI_ISL_1213329	F	50-54	RN	Natal	2021-01-28	16.6	P.2	1973
EPI_ISL_1213279	F	25-29	RN	Natal	2021-02-01	16.62	P.2	2213
EPI_ISL_1213358	F	45-49	RN	Natal	2021-01-26	16.8	P.2	1937
EPI_ISL_1213281	M	55-59	RN	Natal	2021-02-01	17.1	B.1.1.29	1996
EPI_ISL_1213282	M	55-59	RN	Natal	2021-02-01	17.3	P.2	2599
EPI_ISL_1213319	F	50-54	RN	Natal	2021-01-29	17.4	P.2	1803
EPI_ISL_1213284	M	20-24	RN	Natal	2021-02-01	17.75	P.2	1927
EPI_ISL_1213360	M	30-34	RN	Natal	2021-01-26	17.8	P.2	2033
EPI_ISL_1213286	M	20-24	RN	Natal	2021-02-01	17.89	B.1.1.29	2866
EPI_ISL_1213320	F	55-59	RN	Natal	2021-01-29	18	P.2	2143
EPI_ISL_1213187	F	45-49	RN	Natal	2021-01-28	18.9	P.1	1890
EPI_ISL_1213322	M	40-44	RN	Natal	2021-01-29	19.1	P.2	1831
EPI_ISL_1213288	F	60-64	RN	Natal	2021-02-01	19.16	P.2	1802
EPI_ISL_1213182	M	65-69	RN	Natal	2021-02-01	19.19	P.1	2001
EPI_ISL_1213362	F	50-54	RN	Natal	2021-01-26	20.5	P.2	2215
EPI_ISL_1213183	F	40-44	RN	Natal	2021-01-29	20.7	P.1	1880
EPI_ISL_1213289	M	45-49	RN	Natal	2021-02-01	20.83	B.1.1.33	1515
EPI_ISL_1213197	M	50-54	RN	Natal	2021-01-26	21.1	P.1	2412
EPI_ISL_1213364	F	60-64	RN	Natal	2021-01-26	21.1	P.2	2227
EPI_ISL_1213291	M	30-34	RN	Natal	2021-02-01	21.3	P.2	2403
EPI_ISL_1213293	F	45-49	RN	Natal	2021-02-01	21.5	P.2	1921
EPI_ISL_1213199	F	40-44	RN	Natal	2021-01-26	22.1	P.1	2458
					2021-02-15

### Sheet: Table S2
#chrom	chromStart	chromEnd	name	ratio
NC_045512.2	25523	25694	ORF3d protein	0.0760234
NC_045512.2	25456	25579	ORF3c	0.0731707
NC_045512.2	28733	28952	ORF9c	0.0730594
NC_045512.2	27938	28256	ORF8	0.0691824
NC_045512.2	28283	28574	ORF9b	0.0687285
NC_045512.2	25392	26217	ORF3a	0.0606061
NC_045512.2	27755	27884	ORF7b	0.0542636
NC_045512.2	28273	29530	N	0.0493238
NC_045512.2	12685	13024	nsp9	0.0412979
NC_045512.2	21598	23617	Spike protein S1	0.0331847
NC_045512.2	27201	27384	ORF6	0.0327869
NC_045512.2	26522	27188	M	0.0315315
NC_045512.2	27438	27756	ORF7a	0.0314465
NC_045512.2	21598	25381	S glycoprotein	0.0301348
NC_045512.2	24007	25381	Spike protein S2'	0.0269287
NC_045512.2	23617	25381	Spike protein S2	0.026644
NC_045512.2	10972	11842	nsp6	0.0264368
NC_045512.2	10054	10972	3CL-PRO	0.0250545
NC_045512.2	2719	8554	nsp3	0.0236504
NC_045512.2	16236	18039	Hel	0.0232945
NC_045512.2	805	2719	nsp2	0.0229885
NC_045512.2	20658	21552	nsp16	0.0223714
NC_045512.2	265	13480	pp1a	0.0223231
NC_045512.2	19620	20658	nsp15	0.022158
NC_045512.2	265	21552	pp1ab	0.0212806
NC_045512.2	18039	19620	ExoN	0.0196078
NC_045512.2	8554	10054	nsp4	0.0186667
NC_045512.2	265	805	nsp1	0.0185185
NC_045512.2	13024	13441	nsp10	0.0167866
NC_045512.2	11842	12091	nsp7	0.0160643
NC_045512.2	13441	16236	Pol	0.0150268
NC_045512.2	26244	26469	E	0.00888889
NC_045512.2	12091	12685	nsp8	0.00841751
NC_045512.2	13441	13480	nsp11	0
